# Latent class growth mixture modelling of HbA1C trajectories identifies individuals at high risk of developing complications of type 2 diabetes mellitus in the UK Biobank

**DOI:** 10.1101/2024.09.18.24313910

**Authors:** Dale Handley, Alexandra C Gillett, Renu Bala, Jess Tyrrell, Cathryn M Lewis

## Abstract

**Aims:** Glycated Hemoglobin A_1c_ (HbA1c) is widely used for the diagnosis and management of type 2 diabetes mellitus (T2D), with regular testing in primary care recommended every three to six months. We aimed to identify distinct, long-term HbA1c trajectories following a T2D diagnosis and investigate how these glycaemic control trajectories were associated with health-related traits and T2D complications.

**Methods:** A cohort of 12,435 unrelated individuals of European ancestry with T2D was extracted from the UK Biobank data linked to primary care records. Latent class growth mixture modelling was applied to identify classes with similar HbA1c trajectories over the 10-years following T2D diagnosis. We tested for associations of HbA1c class membership with sociodemographic factors, biomarkers, polygenic scores, and T2D-related outcomes, using logistic regression and Cox proportional hazards models.

**Results:** Six HbA1c trajectory classes were identified. The largest class (76.8%) maintained low and stable HbA1c levels over time. The other five classes demonstrated higher and more variable trajectories and included: two with parabolic shapes (starting low and distinguished by the height of their peaks), two with high initial HbA1c levels that declined over time (one rapidly, one slowly), and one class with a rapid increase in HbA1c five years after diagnosis. Younger age at T2D diagnosis, higher fasting glucose levels, higher random glucose levels, and higher body mass index polygenic score were associated with membership of these five classes. These classes were also more likely to be prescribed glucose-lowering medication at diagnosis and had fewer primary care visits in the month and year prior to diagnosis. Relative to the low and stable class, these five showed increased risks of T2D complications, including stroke (HR=1.55 [1.31-1.84]), kidney disease (HR=1.39 [1.27-1.53]), all-cause mortality (HR=1.36 [1.23-1.51]), and progression to combination therapy (HR=3.22 [3.04-3.41]) or insulin (HR=3.21 [2.89-3.55]).

**Conclusion:** Individuals with T2D who show higher and more variable HbA1c trajectories are at increased risk of developing T2D-related complications. Early identification of patients at risk, based on factors such as age at diagnosis and previous healthcare utilisation could improve patient outcomes.
