## Supplementary Tables 1 - 5 for "Latent class growth mixture modelling of HbA1C trajectories identifies individuals at high risk of developing complications of type 2 diabetes mellitus in the UK Biobank"

### Sheet: Supp. Table 1
	Supplementary Table 1. Code/field lists used for variable extraction in the UK Biobank
	Pre-defined Variables			Extracted variables
	Variable	Reference		Variable	UK Biobank field ID	Reference
	HbA1c	Gillett et al., 2024		Sex	31, 22001	-
	Type 2 diabetes (all codes)	Gillett et al., 2024		Date of birth	33	-
	Glucose lowering medication	Gillett et al., 2024		Townsend deprivation index	22189	-
	Fasting glucose	Kim et al., 2022		Education (Years)	derived from 845, 6138	Okbay et al., 2022
	Random glucose	Kim et al., 2022		Ever smoked	22507, 20116, 3436, 2867	-
	BMI	Kim et al., 2022		All cause mortality	40000	-
	HDL	Kim et al., 2022
	LDL	Kim et al., 2022
	Total cholesterol	Kim et al., 2022
	Triglycerides	Kim et al., 2022
	Systolic blood pressure	Kim et al., 2022
	Diastolic blood pressure	Kim et al., 2022
	Major depressive disorder	Fabbri et al., 2021
	Cardiovascular disease (all codes)	Kim et al., 2022
	Stroke (all codes)	Kim et al., 2022
	Diabetic retinopathy	Kim et al., 2022
	Diabetic kidney disease	Kim et al., 2022
	Peripheral artery disease	Klarin et al., 2019
	References
	Fabbri, C., Hagenaars, S.P., John, C., Williams, A.T., Shrine, N., Moles, L., Hanscombe, K.B., Serretti, A., Shepherd, D.J., Free, R.C., Wain, L.V., Tobin, M.D., Lewis, C.M., 2021. Genetic and clinical characteristics of treatment-resistant depression using primary care records in two UK cohorts. Mol Psychiatry 26, 3363–3373. https://doi.org/10.1038/s41380-021-01062-9
	Gillett, A.C., Hagenaars, S.P., Handley, D., Casanova, F., Young, K.G., Green, H., Lewis, C.M., Tyrrell, J., 2024. The impact of major depressive disorder on glycaemic control in type 2 diabetes: a longitudinal cohort study using UK Biobank primary care records. BMC Med 22, 211. https://doi.org/10.1186/s12916-024-03425-9
	Kim, D.H., Jensen, A., Jones, K., Raghavan, S., Phillips, L.S., Hung, A., Sun, Y.V., Li, G., Reaven, P., Zhou, H., Zhou, J.J., 2023. A platform for phenotyping disease progression and associated longitudinal risk factors in large-scale EHRs, with application to incident diabetes complications in the UK Biobank. JAMIA Open 6, ooad006. https://doi.org/10.1093/jamiaopen/ooad006
	Klarin, D., Lynch, J., Aragam, K., Chaffin, M., Assimes, T.L., Huang, J., Lee, K.M., Shao, Q., Huffman, J.E., Natarajan, P., Arya, S., Small, A., Sun, Y.V., Vujkovic, M., Freiberg, M.S., Wang, L., Chen, J., Saleheen, D., Lee, J.S., Miller, D.R., Reaven, P., Alba, P.R., Patterson, O.V., DuVall, S.L., Boden, W.E., Beckman, J.A., Gaziano, J.M., Concato, J., Rader, D.J., Cho, K., Chang, K.-M., Wilson…
	Okbay, A., Wu, Y., Wang, N., Jayashankar, H., Bennett, M., Nehzati, S.M., Sidorenko, J., Kweon, H., Goldman, G., Gjorgjieva, T., Jiang, Y., Hicks, B., Tian, C., Hinds, D.A., Ahlskog, R., Magnusson, P.K.E., Oskarsson, S., Hayward, C., Campbell, A., Porteous, D.J., Freese, J., Herd, P., Watson, C., Jala, J., Conley, D., Koellinger, P.D., Johannesson, M., Laibson, D., Meyer, M.N., Lee, J.J., Kong, A…

### Sheet: Supp. Table 2
Supplementary Table 2. Distribution of individuals in each class, by number of classes included in the model, for the 2-6 class solutions.
N classes	Class A		Class B		Class C		Class D		Class E		Class F
	N	%	N	%	N	%	N	%	N	%	N	%
2	11100	89.3	1330	10.7	-	-	-	-	-	-	-	-
3	10400	83.7	951	7.65	1080	8.64	-	-	-	-	-	-
4	10200	81.7	932	7.49	328	2.64	1020	8.21	-	-	-	-
5	9770	78.6	1160	9.32	256	2.06	399	3.21	850	6.84	-	-
6	9550	76.8	1130	9.06	245	1.97	315	2.53	326	2.62	874	7.03

### Sheet: Supp. Table 3
Supplementary Table 3. Model selection metrics for the models including 2 - 6 classes. BIC, Bayesian Information Criteria; APPA, average posterior probability of assignment, LMR LR, Lo-Mendell Rubin Likelihood ratio test statistic.
				Class A		Class B		Class C		Class D		Class E		Class F
N classes	N parameters	log likelihood	BIC	APPA	Mismatch	APPA	Mismatch	APPA	Mismatch	APPA	Mismatch	APPA	Mismatch	APPA	Mismatch	LMR LR	LMR P
2	11	-611090	1.22228e+06	0.959	0.023	0.872	-0.023	-	-	-	-	-	-	-	-	-	-
3	15	-608754	1.21765e+06	0.944	0.027	0.876	-0.015	0.871	-0.013	-	-	-	-	-	-	4512.59	1e-200
4	19	-608399	1.21698e+06	0.929	0.037	0.794	-0.014	0.867	-0.012	0.868	-0.011	-	-	-	-	686.77	2.55e-147
5	23	-608046	1.21631e+06	0.913	0.043	0.765	-0.026	0.765	-0.026	0.779	-0.007	0.835	-0.008	-	-	680.57	5.62e-146
6	27	-607709	1.21567e+06	0.901	0.05	0.753	-0.023	0.854	-0.002	0.782	-0.012	0.786	-0.006	0.838	-0.007	651.72	9.9e-140

### Sheet: Supp. Table 4
Supplementary Table 4. Time-to-event analysis for selected outcomes by class membership, including cardiovascular disease and stroke subgroups. CVD, cardiovascular disease. P-values are reported as Holm-Bonferroni corrected values. Bold values indicate statistically significant (P < 0.05) values.
Outcome	Class B ("Low parabolic")		Class C ("High parabolic")		Class D ("Steep increase")		Class E ("Rapid decrease")		Class F ("Slow decrease")		Classes B-F
	OR [95% CI]	P	OR [95% CI]	P	OR [95% CI]	P	OR [95% CI]	P	OR [95% CI]	P	OR [95% CI]	P
Major Depressive Disorder	1.4[1.02-1.94]	0.2376	0.803[0.376-1.71]	1	1.41[0.852-2.33]	0.364	1.31[0.747-2.31]	0.864	1.09[0.707-1.68]	1	1.25[0.985-1.59]	0.132
All cause mortality	1.21[1.04-1.41]	0.0854	1.81[1.37-2.4]	0.0004114	1.7[1.32-2.18]	0.0002695	1.6[1.25-2.04]	0.001384	1.27[1.06-1.51]	0.0957	1.36[1.23-1.51]	5.382e-08
Myocardial infarction	1.13[0.914-1.4]	0.516	1.63[1.09-2.44]	0.0875	1.87[1.36-2.58]	0.000424	1.55[1.09-2.19]	0.0828	0.961[0.735-1.26]	1	1.23[1.07-1.43]	0.02515
Unstable angina	1.59[1.15-2.18]	0.0438	1.22[0.57-2.6]	1	2.57[1.63-4.04]	0.0002695	1.32[0.719-2.43]	0.864	0.679[0.395-1.17]	1	1.37[1.07-1.74]	0.0448
Ischemic stroke	1.29[0.96-1.72]	0.3096	2[1.17-3.44]	0.0812	2.88[1.92-4.32]	4.296e-06	2.43[1.6-3.69]	0.0002736	1.01[0.696-1.47]	1	1.5[1.23-1.83]	0.0003186
Hemorrhagic stroke	1.11[0.634-1.96]	0.707	0.896[0.219-3.66]	1	1.32[0.481-3.64]	0.588	1.63[0.661-4.04]	0.864	0.684[0.3-1.56]	1	1.04[0.691-1.57]	0.85
All strokes combined	1.42[1.11-1.82]	0.0438	1.95[1.23-3.1]	0.03856	2.48[1.72-3.57]	1.342e-05	2.39[1.66-3.43]	2.52e-05	1.08[0.789-1.49]	1	1.55[1.31-1.84]	3.592e-06
Percutaneous coronary intervention	1.22[0.979-1.52]	0.3096	1.45[0.925-2.27]	0.42	1.66[1.16-2.39]	0.01833	1.43[0.984-2.09]	0.302	0.919[0.69-1.22]	1	1.21[1.03-1.41]	0.0534
Death due to CVD	1.66[1.28-2.16]	0.001788	3.22[2.06-5.05]	4.108e-06	2.69[1.78-4.06]	2.52e-05	2.87[1.98-4.17]	3.42e-07	1.28[0.903-1.81]	1	1.88[1.56-2.26]	3.234e-10
All CVD combined	1.17[0.998-1.37]	0.264	1.7[1.25-2.3]	0.00585	1.86[1.45-2.39]	1.342e-05	1.6[1.24-2.07]	0.0021	0.999[0.819-1.22]	1	1.26[1.13-1.41]	0.0002156
Diabetic retionpathy	1.15[1.05-1.27]	0.022	1.26[1.05-1.52]	0.0812	1.4[1.21-1.63]	9.52e-05	1.59[1.37-1.85]	1.352e-08	1.46[1.32-1.62]	4.004e-12	1.32[1.24-1.4]	5.486e-17
Diabetic kidney disease	1.33[1.16-1.52]	0.0004238	1.66[1.28-2.15]	0.00117	1.61[1.28-2.02]	0.0002695	1.27[0.982-1.64]	0.302	1.38[1.19-1.61]	0.0004668	1.39[1.27-1.53]	7.56e-11
Peripheral artery disease	1.47[1.13-1.92]	0.0438	2.85[1.82-4.45]	5.064e-05	2.81[1.9-4.16]	3.471e-06	2.86[1.96-4.17]	4.895e-07	1.29[0.925-1.79]	1	1.77[1.48-2.12]	7.47e-09
Progression to insulin	2.95[2.57-3.37]	3.108e-54	5.55[4.51-6.83]	2.226e-57	4.32[3.58-5.2]	2.04e-52	4.67[3.85-5.67]	1.0108e-53	2.02[1.68-2.43]	9.422e-13	3.21[2.89-3.55]	6.664e-109
Progression to combination therapy	3.1[2.88-3.35]	3.42e-186	3.56[3.09-4.11]	1.101e-66	2.55[2.24-2.9]	1.211e-45	4.82[4.26-5.46]	1.8e-135	3.17[2.9-3.47]	9.39e-142	3.22[3.04-3.41]	1.5e-199

### Sheet: Supp. Table 5
Supplementary Table 5. Descriptive statistics for outcomes, stratified by class. CVD, cardiovascular disease. Values represent n, and values in brackets represent %.
Outcome	Class A ("low and stable")	Class B ("Low parabolic")	Class C ("High parabolic")	Class D ("Steep increase")	Class E ("Slow decline")	Class F ("Rapid decline")
Major depressive disorder	211 (2.4%)	46 (4.5%)	8 (3.6%)	17 (6.0%)	14 (4.7%)	24 (3.0%)
All-cause mortality	1,346 (14%)	208 (18%)	53 (22%)	65 (21%)	71 (22%)	141 (16%)
Myocardial infarction	691 (7.8%)	101 (9.6%)	26 (12%)	42 (14%)	36 (12%)	60 (7.2%)
Unstable angina	223 (2.4%)	48 (4.4%)	7 (2.9%)	22 (7.1%)	12 (3.7%)	14 (1.6%)
Ischemic stroke	349 (3.7%)	55 (4.9%)	15 (6.2%)	27 (8.7%)	25 (7.8%)	31 (3.6%)
Hemorrhagic stroke	106 (1.1%)	14 (1.2%)	2 (0.8%)	4 (1.3%)	5 (1.5%)	6 (0.7%)
All strokes combined	451 (4.9%)	78 (7.1%)	20 (8.4%)	33 (11%)	33 (10%)	43 (5.0%)
Primary coronary intervention	620 (6.9%)	96 (9.0%)	20 (8.5%)	32 (10%)	31 (9.8%)	52 (6.2%)
Death due to cardiovascular disease	337 (3.5%)	72 (6.4%)	22 (9.0%)	25 (7.9%)	31 (9.5%)	35 (4.0%)
All cardiovascular disease combined	1,195 (14%)	183 (18%)	45 (21%)	68 (24%)	65 (22%)	110 (14%)
Diabetic retinopathy	3,642 (38%)	555 (50%)	122 (51%)	185 (59%)	189 (59%)	421 (48%)
Diabetic kidney disease	1,550 (17%)	260 (24%)	61 (26%)	82 (27%)	68 (22%)	186 (22%)
Peripheral artery disease	372 (4.0%)	67 (6.0%)	21 (8.9%)	28 (9.1%)	30 (9.4%)	43 (5.0%)
Progression to insulin	750 (7.9%)	314 (28%)	107 (44%)	144 (46%)	127 (39%)	136 (16%)
Progression to combination therapy	3,336 (35%)	914 (81%)	209 (85%)	275 (87%)	293 (90%)	595 (68%)
